# Biallelic variation in the choline and ethanolamine transporter *FLVCR1* underlies a pleiotropic disease spectrum from adult neurodegeneration to severe developmental disorders

**DOI:** 10.1101/2024.02.09.24302464

**Authors:** Daniel G. Calame, Jovi Huixin Wong, Puravi Panda, Dat Tuan Nguyen, Nancy C.P. Leong, Riccardo Sangermano, Sohil G. Patankar, Mohamed Abdel-Hamid, Lama AlAbdi, Sylvia Safwat, Kyle P. Flannery, Zain Dardas, Jawid M. Fatih, Chaya Murali, Varun Kannan, Timothy E. Lotze, Isabella Herman, Farah Ammouri, Brianna Rezich, Stephanie Efthymiou, Shahryar Alavi, David Murphy, Zahra Firoozfar, Mahya Ebrahimi Nasab, Amir Bahreini, Majid Ghasemi, Nourelhoda A. Haridy, Hamid Reza Goldouzi, Fatemeh Eghbal, Ehsan Ghayoor Karimiani, Varunvenkat M. Srinivasan, Vykuntaraju K. Gowda, Haowei Du, Shalini N. Jhangiani, Zeynep Coban-Akdemir, Dana Marafi, Lance Rodan, Sedat Isikay, Jill A. Rosenfeld, Subhadra Ramanathan, Michael Staton, Kerby C. Oberg, Robin D. Clark, Catharina Wenman, Sam Loughlin, Ramy Saad, Tazeen Ashraf, Alison Male, Shereen Tadros, Reza Boostani, Ghada M.H. Abdel-Salam, Maha Zaki, Ebtesam Abdalla, M. Chiara Manzini, Davut Pehlivan, Jennifer E. Posey, Richard A. Gibbs, Henry Houlden, Fowzan S. Alkuraya, Kinga Bujakowska, Reza Maroofian, James R. Lupski, Long Nam Nguyen

## Abstract

*FLVCR1* encodes Feline leukemia virus subgroup C receptor 1 (FLVCR1), a solute carrier (SLC) transporter within the Major Facilitator Superfamily. FLVCR1 is a widely expressed transmembrane protein with plasma membrane and mitochondrial isoforms implicated in heme, choline, and ethanolamine transport. While *Flvcr1* knockout mice die *in utero* with skeletal malformations and defective erythropoiesis reminiscent of Diamond-Blackfan anemia, rare biallelic pathogenic *FLVCR1* variants are linked to childhood or adult-onset neurodegeneration of the retina, spinal cord, and peripheral nervous system.

We ascertained from research and clinical exome sequencing 27 individuals from 20 unrelated families with biallelic ultra-rare missense and predicted loss-of-function (pLoF) *FLVCR1* variant alleles. We characterize an expansive *FLVCR1* phenotypic spectrum ranging from adult-onset retinitis pigmentosa to severe developmental disorders with microcephaly, reduced brain volume, epilepsy, spasticity, and premature death. The most severely affected individuals, including three individuals with homozygous pLoF variants, share traits with *Flvcr1* knockout mice and Diamond-Blackfan anemia including macrocytic anemia and congenital skeletal malformations. Pathogenic *FLVCR1* missense variants primarily lie within transmembrane domains and reduce choline and ethanolamine transport activity compared with wild-type *FLVCR1* with minimal impact on FLVCR1 stability or subcellular localization. Several variants disrupt splicing in a mini-gene assay which may contribute to genotype-phenotype correlations. Taken together, these data support an allele-specific gene dosage model in which phenotypic severity reflects residual FLVCR1 activity. This study expands our understanding of Mendelian disorders of choline and ethanolamine transport and demonstrates the importance of choline and ethanolamine in neurodevelopment and neuronal homeostasis.
