## Supplemental Table 3 for "Biallelic variation in the choline and ethanolamine transporter *FLVCR1* underlies a pleiotropic disease spectrum from adult neurodegeneration to severe developmental disorders"

Name	Insert Length	Insert Sequence
FLVCR1_ex2	514	CTATCTATATATAGCTATCTATGTCTACCGGTGAACATAATAGTTTAATTTTCAAAGCACCTTTATAAACACTAGCTGTCCTCTTTATGTTCTGTTAATTGCCAGCATTTACTTTTTTCTCTAATGATAATAGCTGTTAACAGGACTATGTGTTTTTCAGCTTGGAACTGCAGTTGGCTTTTTGCTACCACCAGTTTTAGTACCCAACACACAGAATGACACAAATCTCCTGGCTTGTAATATCAGCACCATGTTTTATGGAACATCAGCTGTTGCCACACTTTTATTTATTTTAACAGCAATTGGTAAGTGAATTACTTTCCCTAAAGCTTAAATGAATGCATGATAGAAATTTGAGAATAACTAACTCTGGAAATTTTTGTTGATAATATCTCAAGT…
FLVCR1_ex2_c.847GC	514	CTATCTATATATAGCTATCTATGTCTACCGGTGAACATAATAGTTTAATTTTCAAAGCACCTTTATAAACACTAGCTGTCCTCTTTATGTTCTGTTAATTGCCAGCATTTACTTTTTTCTCTAATGATAATAGCTGTTAACAGGACTATGTGTTTTTCAGCTTGGAACTGCAGTTGGCTTTTTGCTACCACCAGTTTTAGTACCCAACACACAGAATGACACAAATCTCCTGGCTTGTAATATCAGCACCATGTTTTATGGAACATCACCTGTTGCCACACTTTTATTTATTTTAACAGCAATTGGTAAGTGAATTACTTTCCCTAAAGCTTAAATGAATGCATGATAGAAATTTGAGAATAACTAACTCTGGAAATTTTTGTTGATAATATCTCAAGT…
FLVCR1_ex2_c.883+6TC	514	CTATCTATATATAGCTATCTATGTCTACCGGTGAACATAATAGTTTAATTTTCAAAGCACCTTTATAAACACTAGCTGTCCTCTTTATGTTCTGTTAATTGCCAGCATTTACTTTTTTCTCTAATGATAATAGCTGTTAACAGGACTATGTGTTTTTCAGCTTGGAACTGCAGTTGGCTTTTTGCTACCACCAGTTTTAGTACCCAACACACAGAATGACACAAATCTCCTGGCTTGTAATATCAGCACCATGTTTTATGGAACATCAGCTGTTGCCACACTTTTATTTATTTTAACAGCAATTGGTAAGCGAATTACTTTCCCTAAAGCTTAAATGAATGCATGATAGAAATTTGAGAATAACTAACTCTGGAAATTTTTGTTGATAATATCTCAAGT…
FLVCR1_ex4	564	CTATCTATATATAGCTATCTATGTCTACCGGTCTTTAGTACAGTTAGGTGTTAAATTCATTAGTCCAGGTTCTGAAAGGGAATGACAATGGTTTTTAATTTCCTTTATCAACTGTGTTAAGAAATGTATTTCCACAATTGTCACATAATATTCCATGTCACTTCATGAACTGGTAAATGACACACTTTTAGTATTCTCTTTATTATTGTAGGTATCATGACTTAATATCATCTTTATTTATTATTGTAGGTATCATGACTGGTGCCTTTTATTCAGTCTCAACGTTATTAAATCAAATGATATTGACATATTATGAGGTAAGCTTCTGCTTATATCAGATTGCATGCCTGGCCAAAAATTTTTCTTTAGCAATATAATTGTCGTTAGCAGGGTCATGAG…
FLVCR1_ex4_c.1028TC	564	CTATCTATATATAGCTATCTATGTCTACCGGTCTTTAGTACAGTTAGGTGTTAAATTCATTAGTCCAGGTTCTGAAAGGGAATGACAATGGTTTTTAATTTCCTTTATCAACTGTGTTAAGAAATGTATTTCCACAATTGTCACATAATATTCCATGTCACTTCATGAACTGGTAAATGACACACTTTTAGTATTCTCTTTATTATTGTAGGTATCATGACTTAATATCATCTTTATTTATTATTGTAGGTACCATGACTGGTGCCTTTTATTCAGTCTCAACGTTATTAAATCAAATGATATTGACATATTATGAGGTAAGCTTCTGCTTATATCAGATTGCATGCCTGGCCAAAAATTTTTCTTTAGCAATATAATTGTCGTTAGCAGGGTCATGAG…
FLVCR1_ex4_c.1092+5GA	564	CTATCTATATATAGCTATCTATGTCTACCGGTCTTTAGTACAGTTAGGTGTTAAATTCATTAGTCCAGGTTCTGAAAGGGAATGACAATGGTTTTTAATTTCCTTTATCAACTGTGTTAAGAAATGTATTTCCACAATTGTCACATAATATTCCATGTCACTTCATGAACTGGTAAATGACACACTTTTAGTATTCTCTTTATTATTGTAGGTATCATGACTTAATATCATCTTTATTTATTATTGTAGGTATCATGACTGGTGCCTTTTATTCAGTCTCAACGTTATTAAATCAAATGATATTGACATATTATGAGGTAAACTTCTGCTTATATCAGATTGCATGCCTGGCCAAAAATTTTTCTTTAGCAATATAATTGTCGTTAGCAGGGTCATGAG…
FLVCR1_ex5	435	CTATCTATATATAGCTATCTATGTCTACCGGTTTCTGGTTTTAAAATATAATGCTTTTATATATTCTTTACCTGCCCTCCCCTCCCACACTGACACATGTACTAAATCTTCCTACTGTGTGCTTAGTTTTATCTAATTATTTTCATTGACTATGAAAAGGTGTGGGAATGTGAAGAGTCTGAATTAGTTAATCCATTTATTTGATCAACTTCTTACGCAAATTTTTTTCAGGGAGAAGAAGTCAATGCTGGAAGGATTGGGCTAACGCTAGTAGTAGCTGGAATGGTGGGCTCTATTCTTTGTGGCTTATGGCTGGATTATACTAAAACATACAAGTAAGTGAAAGTAAATACATGTATGGTGTATAACCAAAGGTATTTTGATTTTAAAGGACAATTT…
FLVCR1_ex5_c.1150G>C	435	CTATCTATATATAGCTATCTATGTCTACCGGTTTCTGGTTTTAAAATATAATGCTTTTATATATTCTTTACCTGCCCTCCCCTCCCACACTGACACATGTACTAAATCTTCCTACTGTGTGCTTAGTTTTATCTAATTATTTTCATTGACTATGAAAAGGTGTGGGAATGTGAAGAGTCTGAATTAGTTAATCCATTTATTTGATCAACTTCTTACGCAAATTTTTTTCAGGGAGAAGAAGTCAATGCTGGAAGGATTGGGCTAACGCTAGTAGTAGCTGGAATGGTGCGCTCTATTCTTTGTGGCTTATGGCTGGATTATACTAAAACATACAAGTAAGTGAAAGTAAATACATGTATGGTGTATAACCAAAGGTATTTTGATTTTAAAGGACAATTT…
FLVCR1_ex5_c.1158T>G	435	CTATCTATATATAGCTATCTATGTCTACCGGTTTCTGGTTTTAAAATATAATGCTTTTATATATTCTTTACCTGCCCTCCCCTCCCACACTGACACATGTACTAAATCTTCCTACTGTGTGCTTAGTTTTATCTAATTATTTTCATTGACTATGAAAAGGTGTGGGAATGTGAAGAGTCTGAATTAGTTAATCCATTTATTTGATCAACTTCTTACGCAAATTTTTTTCAGGGAGAAGAAGTCAATGCTGGAAGGATTGGGCTAACGCTAGTAGTAGCTGGAATGGTGGGCTCTATGCTTTGTGGCTTATGGCTGGATTATACTAAAACATACAAGTAAGTGAAAGTAAATACATGTATGGTGTATAACCAAAGGTATTTTGATTTTAAAGGACAATTT…
FLVCR1_ex6	510	CTATCTATATATAGCTATCTATGTCTACCGGTTGTGGTTTTCTGGTGCTGCTGAATCTTAAATTAAAAATGCTTTAAAATTTGTGCTTTGGTGGATACATATTTCCATGGACAAGAAGGGGTGAACTTTGAAAAACAAAGATTCATTACTGAACAGGTAAGAGTGATGATTTTTGTATTCCTAGGAGAATCAGACAAAATACTAACAGCTTTGTTGTTTTTGTTTTAGACAGACTACTCTGATAGTTTATATTTTGTCTTTTATTGGAATGGTTATCTTTACTTTCACATTGGACCTTAGATATATTATCATCGTGTTTGTTACTGGAGGGGTGCTTGGGTAAGTATCAGATGTGTTTAGGAGGAATGATAGCATGCTGTTATAATTCTGAAGTATTAT…
FLVCR1_ex6_c.1225TC	510	CTATCTATATATAGCTATCTATGTCTACCGGTTGTGGTTTTCTGGTGCTGCTGAATCTTAAATTAAAAATGCTTTAAAATTTGTGCTTTGGTGGATACATATTTCCATGGACAAGAAGGGGTGAACTTTGAAAAACAAAGATTCATTACTGAACAGGTAAGAGTGATGATTTTTGTATTCCTAGGAGAATCAGACAAAATACTAACAGCTTTGTTGTTTTTGTTTTAGACAGACTACTCTGATAGTTTATATTTTGCCTTTTATTGGAATGGTTATCTTTACTTTCACATTGGACCTTAGATATATTATCATCGTGTTTGTTACTGGAGGGGTGCTTGGGTAAGTATCAGATGTGTTTAGGAGGAATGATAGCATGCTGTTATAATTCTGAAGTATTAT…
FLVCR1_ex6_c.1235GC	510	CTATCTATATATAGCTATCTATGTCTACCGGTTGTGGTTTTCTGGTGCTGCTGAATCTTAAATTAAAAATGCTTTAAAATTTGTGCTTTGGTGGATACATATTTCCATGGACAAGAAGGGGTGAACTTTGAAAAACAAAGATTCATTACTGAACAGGTAAGAGTGATGATTTTTGTATTCCTAGGAGAATCAGACAAAATACTAACAGCTTTGTTGTTTTTGTTTTAGACAGACTACTCTGATAGTTTATATTTTGTCTTTTATTGCAATGGTTATCTTTACTTTCACATTGGACCTTAGATATATTATCATCGTGTTTGTTACTGGAGGGGTGCTTGGGTAAGTATCAGATGTGTTTAGGAGGAATGATAGCATGCTGTTATAATTCTGAAGTATTAT…
FLVCR1_ex6_c.1261GA	510	CTATCTATATATAGCTATCTATGTCTACCGGTTGTGGTTTTCTGGTGCTGCTGAATCTTAAATTAAAAATGCTTTAAAATTTGTGCTTTGGTGGATACATATTTCCATGGACAAGAAGGGGTGAACTTTGAAAAACAAAGATTCATTACTGAACAGGTAAGAGTGATGATTTTTGTATTCCTAGGAGAATCAGACAAAATACTAACAGCTTTGTTGTTTTTGTTTTAGACAGACTACTCTGATAGTTTATATTTTGTCTTTTATTGGAATGGTTATCTTTACTTTCACATTGAACCTTAGATATATTATCATCGTGTTTGTTACTGGAGGGGTGCTTGGGTAAGTATCAGATGTGTTTAGGAGGAATGATAGCATGCTGTTATAATTCTGAAGTATTAT…
FLVCR1_ex7	564	CTATCTATATATAGCTATCTATGTCTACCGGTAAATGTGTATTTGTTGCTTCCAGTTCTGTAACCTTGAGCTGATTGGTCAATGATAATAGTTCCTTACTTTGACATAGCAACTTCAAAATATTCACTTATTTGGTCATTAGAATAAGCCCGAGAGGCAGAATGATTGCATCAGTATGTGATTGTGACTTTCTGGTAGTTCTTTCTGTAATTCTGGATTTATTTTCCTAGCTTCTTCATGACTGGTTACCTCCCTTTGGGTTTTGAATTTGCTGTTGAAATCACTTACCCTGAATCTGAAGGTACTTCATCTGGTCTTCTTAATGCTTCTGCACAGGTAAACCTCTGATTTCTCTAAACCTGAGATGATTATTATACCAGATATTCTAGTGAGTAATGA…
FLVCR1_ex7_c.1328TG	564	CTATCTATATATAGCTATCTATGTCTACCGGTAAATGTGTATTTGTTGCTTCCAGTTCTGTAACCTTGAGCTGATTGGTCAATGATAATAGTTCCTTACTTTGACATAGCAACTTCAAAATATTCACTTATTTGGTCATTAGAATAAGCCCGAGAGGCAGAATGATTGCATCAGTATGTGATTGTGACTTTCTGGTAGTTCTTTCTGTAATTCTGGATTTATTTTCCTAGCTTCTTCATGACTGGTTACCGCCCTTTGGGTTTTGAATTTGCTGTTGAAATCACTTACCCTGAATCTGAAGGTACTTCATCTGGTCTTCTTAATGCTTCTGCACAGGTAAACCTCTGATTTCTCTAAACCTGAGATGATTATTATACCAGATATTCTAGTGAGTAATGA…
FLVCR1_ex7_c.1390GA	564	CTATCTATATATAGCTATCTATGTCTACCGGTAAATGTGTATTTGTTGCTTCCAGTTCTGTAACCTTGAGCTGATTGGTCAATGATAATAGTTCCTTACTTTGACATAGCAACTTCAAAATATTCACTTATTTGGTCATTAGAATAAGCCCGAGAGGCAGAATGATTGCATCAGTATGTGATTGTGACTTTCTGGTAGTTCTTTCTGTAATTCTGGATTTATTTTCCTAGCTTCTTCATGACTGGTTACCTCCCTTTGGGTTTTGAATTTGCTGTTGAAATCACTTACCCTGAATCTGAAGGTACTTCATCTAGTCTTCTTAATGCTTCTGCACAGGTAAACCTCTGATTTCTCTAAACCTGAGATGATTATTATACCAGATATTCTAGTGAGTAATGA…
FLVCR1_ex8	564	CTATCTATATATAGCTATCTATGTCTACCGGTAGTGCTAGGATTACAGTGGGTGTGAGCCACTGCACCCAGCCTGACCGTGGTTTTTGTTTTAACAATTCAACTTTTCAATGAATGTTTCTAGAAACCAAATCATATAACCAAAATAAGAAAAGTTCTGGTGAAAACTTTATACTTGCTTTAAATAATTTAACTTAATAACGAATGATTTTTCTTATTGTATTTTAGATATTTGGAATTTTGTTCACATTGGCTCAAGGAAAGCTCACATCAGACTATGGTCCTAAGGCAGGGAACATTTTTCTCTGTGTCTGGATGTTTATAGGCATCATATTAACAGGTAAATTAGGGCGTTTGCCTGGCAAAAGGACTTGTGTCATGTGTTAATTTTCATATATAT…
FLVCR1_ex8_c.1463AG	564	CTATCTATATATAGCTATCTATGTCTACCGGTAGTGCTAGGATTACAGTGGGTGTGAGCCACTGCACCCAGCCTGACCGTGGTTTTTGTTTTAACAATTCAACTTTTCAATGAATGTTTCTAGAAACCAAATCATATAACCAAAATAAGAAAAGTTCTGGTGAAAACTTTATACTTGCTTTAAATAATTTAACTTAATAACGAATGATTTTTCTTATTGTATTTTAGATATTTGGAATTTTGTTCACATTGGCTCAAGGAAAGCTCACATCAGACTGTGGTCCTAAGGCAGGGAACATTTTTCTCTGTGTCTGGATGTTTATAGGCATCATATTAACAGGTAAATTAGGGCGTTTGCCTGGCAAAAGGACTTGTGTCATGTGTTAATTTTCATATATAT…
FLVCR1_ex8_c.1477GC	564	CTATCTATATATAGCTATCTATGTCTACCGGTAGTGCTAGGATTACAGTGGGTGTGAGCCACTGCACCCAGCCTGACCGTGGTTTTTGTTTTAACAATTCAACTTTTCAATGAATGTTTCTAGAAACCAAATCATATAACCAAAATAAGAAAAGTTCTGGTGAAAACTTTATACTTGCTTTAAATAATTTAACTTAATAACGAATGATTTTTCTTATTGTATTTTAGATATTTGGAATTTTGTTCACATTGGCTCAAGGAAAGCTCACATCAGACTATGGTCCTAAGGCACGGAACATTTTTCTCTGTGTCTGGATGTTTATAGGCATCATATTAACAGGTAAATTAGGGCGTTTGCCTGGCAAAAGGACTTGTGTCATGTGTTAATTTTCATATATAT…
FLVCR1_Ex9-10	612	CTATCTATATATAGCTATCTATGTCTACCGGTTTGTTCAATAATGAATGACTTATTAATTGTTAACAACTTTAGAGAGGTACTATTATTTTTTAGGCTGTTGGGATGCTATTAAATATCATGACACTACAGTGCATTAAATTTGACAATACCAAGAAAGACTTTGAGCTGCTTTTTAAAAAAATCTTCACATAACAGTTTATAGTAACTTGATGCCCCTCTGTTTCAGCATTAATCAAGTCTGATCTGCGAAGACACAACATAAATATAGGAATTACAAATGTTGATGTTAAAGCTGTAAGTAATATTTTTATGATTATACTGTTGAGAAGTATGTATAGAATAAATGTGAAACCATATTTTTTTATTTAGCTATTTTTCTCCCGAGTCAACTGTTGAT…
FLVCR1_Ex9-10_c.1593+5_+8del	608	CTATCTATATATAGCTATCTATGTCTACCGGTTTGTTCAATAATGAATGACTTATTAATTGTTAACAACTTTAGAGAGGTACTATTATTTTTTAGGCTGTTGGGATGCTATTAAATATCATGACACTACAGTGCATTAAATTTGACAATACCAAGAAAGACTTTGAGCTGCTTTTTAAAAAAATCTTCACATAACAGTTTATAGTAACTTGATGCCCCTCTGTTTCAGCATTAATCAAGTCTGATCTGCGAAGACACAACATAAATATAGGAATTACAAATGTTGATGTTAAAGCTGTAATATTTTTATGATTATACTGTTGAGAAGTATGTATAGAATAAATGTGAAACCATATTTTTTTATTTAGCTATTTTTCTCCCGAGTCAACTGTTGATCTGT…
FLVCR1_Ex9-10_c.1657TG	612	CTATCTATATATAGCTATCTATGTCTACCGGTTTGTTCAATAATGAATGACTTATTAATTGTTAACAACTTTAGAGAGGTACTATTATTTTTTAGGCTGTTGGGATGCTATTAAATATCATGACACTACAGTGCATTAAATTTGACAATACCAAGAAAGACTTTGAGCTGCTTTTTAAAAAAATCTTCACATAACAGTTTATAGTAACTTGATGCCCCTCTGTTTCAGCATTAATCAAGTCTGATCTGCGAAGACACAACATAAATATAGGAATTACAAATGTTGATGTTAAAGCTGTAAGTAATATTTTTATGATTATACTGTTGAGAAGTATGTATAGAATAAATGTGAAACCATATTTTTTTATTTAGCTATTTTTCTCCCGAGTCAACTGTTGAT…
		Note: the first and last 32 bp are Gibson Assembly Arms
